# Development and Validation of OncoOrigin: An Integrative AI Tool for Primary Cancer Site Prediction

**DOI:** 10.1101/2024.11.29.24318189

**Authors:** Petar Brlek, Luka Bulić, Nidhi Shah, Parth Shah, Dragan Primorac

**Author notes:** These authors contributed equally to this work (Petar Brlek, Luka Bulić). Corresponding author: Petar Brlek St. Catherine Specialty Hospital, Branimirova street 71E, 10000 Zagreb, Croatia.

## Abstract

**Importance:** Cancers of unknown primary origin (CUPs) represent a significant diagnostic and therapeutic challenge in the field of oncology. With the limitations of current diagnostic tools in these cases, novel approaches must be brought forward to improve treatment outcomes for these patients.

**Objective:** The objective of this study was to develop a machine-learning-based software for primary cancer site identification (OncoOrigin), based on genetic data acquired from tumor DNA sequencing.

**Design:** By design, this was an *in silico* diagnostic study.

**Setting:** This study was conducted using data from the cBioPortal database (accessed on 21 September 2024) and several data processing and machine-learning Python libraries.

**Participants:** This study involved over 20,000 tumor samples with information on patient age, sex, and the presence of genetic variants in over 600 genes.

**Main Outcomes and Measures:** The main outcome of interest in this study was machine-learning-based discrimination between cancer type classes, based on the provided data. Model quality was assessed by train set cross-validation and evaluation on a segregated test set. Finally, the optimal model was incorporated with a graphical user interface into the OncoOrigin software. Feature importances for class discrimination were also determined on the optimal model.

**Results:** Out of the four tested machine-learning estimators, the XGBoostClassifier-based model proved superior on test set evaluation, with a top-2 accuracy of 0.91 and ROC-AUC of 0.97. Class sensitivity values for prostate cancer, breast cancer, melanoma, and colorectal cancer were over 0.85, while all class specificity values were equal to or higher than 0.95. The top 3 significant features were patient sex, and genetic alterations in the *APC* and *KRAS* genes.

**Conclusions and Relevance:** In this study, we have successfully developed a machine-learning-based software for primary cancer site identification with high-quality evaluation metrics. Through simple clinical implementation, such a tool has the potential to significantly improve the diagnostics and treatment outcomes for patients suffering from CUP.

**KEY POINTS:** 

**Question:** Can a machine-learning-based tool (OncoOrigin) accurately predict the primary cancer site from tumor DNA sequencing data in patients with cancers of unknown primary origin (CUP)?

**Findings:** In this *in silico* study, the XGBoostClassifier model demonstrated high predictive performance, achieving a top-2 accuracy of 0.91 and ROC-AUC of 0.97 for the classification of ten cancer types using genetic data from over 20,000 tumor samples.

**Meaning:** The OncoOrigin software shows potential for improving the diagnosis and treatment of CUP by providing accurate primary cancer site identification based on genetic data.
