## Supplemental table S2. List of all genes included in data extraction from cBioPortal for "Development and Validation of OncoOrigin: An Integrative AI Tool for Primary Cancer Site Prediction"

### Sheet: S04
Supplemental Table S2
ABL1
ABL2
ABR
ABRAXAS1
ACVR1
ACVR1B
ACVR2A
ADGRA2
AIM2
AIP
AJUBA
AKAP9
AKT1
AKT2
AKT3
ALK
ALOX12B
AMER1
ANKRD11
ANKRD26
APC
APLNR
AR
ARAF
ARFRP1
ARHGAP26
ARHGAP35
ARID1A
ARID1B
ARID2
ARID5B
ASTE1
ASXL1
ASXL2
ATM
ATR
ATRX
AURKA
AURKB
AXIN1
AXIN2
AXL
B2M
BAP1
BARD1
BBC3
BCL10
BCL2
BCL2A1
BCL2L1
BCL2L11
BCL2L2
BCL6
BCOR
BCORL1
BCR
BIRC3
BLM
BMPR1A
BRAF
BRCA1
BRCA2
BRD4
BRIP1
BTG1
BTG2
BTK
CACNA1E
CALR
CARD11
CASP5
CASP8
CASR
CBFB
CBL
CBLB
CCDC150
CCN6
CCND1
CCND2
CCND3
CCNE1
CD22
CD274
CD276
CD58
CD70
CD74
CD79A
CD79B
CDC73
CDH1
CDH2
CDH20
CDH5
CDK12
CDK2
CDK4
CDK6
CDK8
CDKN1A
CDKN1B
CDKN1C
CDKN2A
CDKN2B
CDKN2C
CEBPA
CENPA
CFTR
CHD2
CHD4
CHD8
CHEK1
CHEK2
CIC
CIITA
COBLL1
COL17A1
COP1
CPA1
CREBBP
CRKL
CRLF2
CSF1R
CSF3R
CSNK1A1
CTCF
CTLA4
CTNNA1
CTNNB1
CTRC
CUL3
CUL4A
CUX1
CXCR4
CYLD
CYP17A1
DAXX
DCUN1D1
DDR1
DDR2
DDX3X
DDX41
DEFB134
DHX15
DHX9
DICER1
DIS3
DIS3L2
DNAJB1
DNMT1
DNMT3A
DNMT3B
DOT1L
E2F3
EED
EGFL7
EGFR
EGLN1
EIF1AX
EIF4A2
EIF4E
ELF3
ELOC
EML4
EMSY
EP300
EPCAM
EPHA2
EPHA3
EPHA5
EPHA6
EPHA7
EPHB1
EPHB4
EPHB6
ERBB2
ERBB3
ERBB4
ERCC1
ERCC2
ERCC3
ERCC4
ERCC5
ERG
ERRFI1
ESR1
ESR2
ETS1
ETV1
ETV4
ETV5
ETV6
EWSR1
EZH2
EZR
FANCA
FANCC
FANCD2
FANCE
FANCF
FANCG
FANCI
FANCL
FANCM
FAS
FAT1
FBXO11
FBXW7
FGF1
FGF10
FGF12
FGF14
FGF19
FGF2
FGF23
FGF3
FGF4
FGF5
FGF6
FGF7
FGF8
FGF9
FGFR1
FGFR2
FGFR3
FGFR4
FH
FIP1L1
FLCN
FLI1
FLT1
FLT3
FLT4
FOXA1
FOXA2
FOXL2
FOXO1
FOXP1
FOXP4
FRS2
FUBP1
FYN
GABRA6
GALNT12
GATA1
GATA2
GATA3
GATA4
GATA6
GEN1
GID4
GLI1
GLI2
GNA11
GNA13
GNAI2
GNAQ
GNAS
GPC3
GPS2
GREM1
GRIN2A
GRM3
GSK3B
GUCY1A2
HDAC1
HGF
HIF1A
HLA-A
HLA-B
HLA-C
HNF1A
HNRNPK
HOXA3
HOXB13
HRAS
HSD3B1
HSP90AA1
ICOSLG
ID3
IDH1
IDH2
IDO1
IDO2
IFNGR1
IFNGR2
IGF1
IGF1R
IGF2
IGF2R
IKBKE
IKZF1
IL10
IL6ST
IL7R
ING1
INHA
INHBA
INPP4A
INPP4B
INSR
INSRR
IPP
IRF1
IRF2
IRF4
IRS1
IRS2
JAK1
JAK2
JAK3
JUN
KAT6A
KBTBD4
KDM5A
KDM5C
KDM6A
KDR
KEAP1
KEL
KIAA1549
KIF1B
KIF5B
KIT
KLF4
KLHL6
KMT2A
KMT2B
KMT2C
KMT2D
KRAS
LAMP1
LATS1
LATS2
LMO1
LRP1B
LRP6
LTK
LYN
LZTR1
MAF
MAGI2
MALT1
MAP2K1
MAP2K2
MAP2K4
MAP3K1
MAP3K13
MAP3K14
MAP3K4
MAP3K7
MAPK1
MAPK3
MAX
MCL1
MDC1
MDM2
MDM4
MECOM
MED12
MEF2B
MEN1
MERTK
MET
MGA
MGMT
MITF
MKNK1
MLH1
MLH3
MLLT3
MPL
MRE11
MSH2
MSH3
MSH6
MST1
MST1R
MTAP
MTOR
MUTYH
MYB
MYC
MYCL
MYCN
MYD88
MYH9
MYOD1
NAB2
NBN
NCOA3
NCOR1
NCOR2
NEGR1
NF1
NF2
NFE2L2
NFKBIA
NKX2-1
NKX3-1
NLRC5
NOTCH1
NOTCH2
NOTCH3
NOTCH4
NPM1
NRAS
NRG1
NSD1
NSD2
NSD3
NT5C2
NTHL1
NTRK1
NTRK2
NTRK3
NUP93
NUTM1
OBSL1
OTX2
P2RY8
PAK1
PAK3
PAK5
PALB2
PALLD
PARP1
PARP2
PARP3
PAX3
PAX5
PAX7
PAX8
PBRM1
PCBP1
PDCD1
PDCD1LG2
PDGFRA
PDGFRB
PDK1
PDPK1
PGR
PHF6
PHLPP2
PHOX2B
PIK3C2B
PIK3C2G
PIK3C3
PIK3CA
PIK3CB
PIK3CD
PIK3CG
PIK3R1
PIK3R2
PIK3R3
PIM1
PKHD1
PLCG1
PLCG2
PLK2
PMAIP1
PML
PMS1
PMS2
PNRC1
POLD1
POLE
POLQ
POLR2A
POT1
PPARG
PPM1D
PPP2R1A
PPP2R2A
PPP6C
PRDM1
PREX2
PRKAR1A
PRKCA
PRKCI
PRKDC
PRKN
PRSS1
PRSS8
PSIP1
PTCH1
PTCH2
PTEN
PTK2
PTPN11
PTPRD
PTPRO
PTPRS
PTPRT
QKI
QSER1
RAB35
RAC1
RAD21
RAD50
RAD51
RAD51B
RAD51C
RAD51D
RAD52
RAD54L
RAF1
RANBP2
RARA
RASA1
RB1
RBM10
RECQL
RECQL4
REL
RET
RFX5
RFXAP
RHEB
RHOA
RICTOR
RINT1
RIT1
RNF43
ROS1
RPL22
RPL5
RPS20
RPS6KA4
RPS6KB1
RPS6KB2
RPTOR
RSPO2
RUNX1
RUNX1T1
RXRA
RYBP
SDC4
SDHA
SDHAF2
SDHB
SDHC
SDHD
SETBP1
SETD2
SF3B1
SGK1
SH2B3
SH2D1A
SHQ1
SIN3A
SLC23A2
SLC34A2
SLIT2
SLX4
SMAD2
SMAD3
SMAD4
SMARCA4
SMARCB1
SMARCD1
SMARCE1
SMC1A
SMC3
SMG1
SMO
SNCAIP
SOCS1
SOS1
SOX10
SOX17
SOX2
SOX9
SPEN
SPINK1
SPOP
SPTA1
SRC
SRSF2
STAG1
STAG2
STAT1
STAT3
STAT4
STAT5A
STAT5B
STK11
STK40
SUFU
SUZ12
SYK
TAF1
TAF1B
TAF3
TAP1
TAP2
TAPBP
TBL1XR1
TBX22
TBX3
TCF12
TCF3
TCF7L2
TEAD2
TEK
TENT5C
TERT
TET1
TET2
TFE3
TFRC
TGFBR1
TGFBR2
TIMM8B
TIPARP
TLR4
TMBIM4
TMEM127
TMPRSS2
TNFAIP3
TNFRSF14
TNKS
TNKS2
TOP1
TOP2A
TP53
TP53BP1
TP63
TP73
TRAF2
TRAF3
TRAF7
TSC1
TSC2
TSHR
TTK
TYRO3
U2AF1
UGT1A1
USP9X
UVRAG
VEGFA
VHL
VTCN1
WRN
WT1
XBP1
XIAP
XPC
XPO1
XRCC2
YAP1
YES1
ZBTB2
ZBTB7A
ZFHX3
ZFP36L1
ZMYM2
ZMYM3
ZNF217
ZNF395
ZNF703
ZNF750
ZRSR2
