## Supplemental table S3. List of all genes included in modeling after preprocessing and feature selection for "Development and Validation of OncoOrigin: An Integrative AI Tool for Primary Cancer Site Prediction"

### Sheet: Sheet1
Supplemental table S3
ABL2
ACVR1
ADGRA2
AKT1
AKT2
AKT3
ALK
ALOX12B
AMER1
ANKRD11
APC
APLNR
AR
ARAF
ARFRP1
ARID1A
ARID2
ARID5B
ASXL1
ASXL2
ATM
ATRX
AURKA
AURKB
AXL
B2M
BAP1
BARD1
BCL10
BCL2L1
BCL2L11
BCL6
BCOR
BCORL1
BIRC3
BMPR1A
BRAF
BRCA1
BRD4
BRIP1
BTK
CALR
CARD11
CASP8
CBFB
CBL
CBLB
CCND1
CCND2
CCNE1
CD22
CD274
CD74
CD79A
CD79B
CDH1
CDK12
CDK4
CDK6
CDK8
CDKN1A
CDKN1B
CDKN1C
CDKN2A
CDKN2B
CEBPA
CHD4
CIITA
CRLF2
CTCF
CTLA4
CTNNA1
CTNNB1
CUL3
CXCR4
DAXX
DCUN1D1
DDR2
DICER1
DIS3
DNAJB1
DNMT1
DNMT3A
DNMT3B
E2F3
EGFR
EIF1AX
EIF4A2
ELF3
ELOC
EML4
EP300
EPHA3
EPHA5
EPHA7
EPHB1
EPHB4
ERBB2
ERBB3
ERBB4
ERG
ERRFI1
ESR1
ETV1
ETV4
ETV5
ETV6
EZH2
EZR
FANCC
FANCD2
FANCE
FANCF
FANCG
FAS
FBXW7
FGF12
FGF14
FGF19
FGF3
FGF4
FGF6
FGFR1
FGFR2
FGFR3
FGFR4
FLT1
FLT3
FLT4
FOXA1
FOXL2
FUBP1
FYN
GALNT12
GATA1
GATA2
GATA3
GEN1
GLI1
GLI2
GNA11
GNAQ
GNAS
GPC3
GREM1
GRIN2A
GRM3
HGF
HLA-B
HNF1A
HOXB13
HRAS
ICOSLG
ID3
IDH1
IDH2
IGF1R
IKBKE
IKZF1
IL7R
INPP4B
INSR
IRF4
IRS1
JAK1
JAK3
KAT6A
KDM5A
KDM5C
KDM6A
KDR
KEAP1
KEL
KIAA1549
KIF5B
KIT
KLHL6
KMT2B
KMT2C
KMT2D
KRAS
LATS1
LMO1
LRP1B
LTK
LZTR1
MAF
MAGI2
MALT1
MAP2K1
MAP2K2
MAP2K4
MAP3K1
MAP3K13
MAPK3
MAX
MCL1
MDM2
MDM4
MECOM
MEF2B
MERTK
MET
MITF
MPL
MSH3
MTAP
MTOR
MYB
MYC
MYCL
MYCN
NAB2
NBN
NEGR1
NF1
NF2
NFE2L2
NFKBIA
NKX2-1
NKX3-1
NOTCH1
NOTCH2
NOTCH3
NRAS
NSD2
NSD3
NTRK1
NTRK2
NTRK3
NUTM1
PAK1
PAK3
PAK5
PBRM1
PDCD1
PDCD1LG2
PDGFRA
PDGFRB
PDK1
PHOX2B
PIK3C2G
PIK3C3
PIK3CA
PIK3CB
PIK3CD
PIK3CG
PIK3R1
PIM1
PLCG2
PLK2
PML
PMS1
PNRC1
POLQ
POT1
PPARG
PPM1D
PPP2R1A
PPP6C
PRDM1
PREX2
PRKAR1A
PRKCI
PRKDC
PRKN
PRSS1
PTEN
PTPN11
PTPRD
PTPRT
QKI
RAC1
RAD21
RAD51C
RAD52
RAF1
RARA
RASA1
RB1
RBM10
RECQL
RECQL4
REL
RET
RHEB
RNF43
ROS1
RSPO2
RUNX1
RUNX1T1
RXRA
SDHA
SDHC
SETBP1
SETD2
SF3B1
SLC34A2
SLIT2
SMAD2
SMAD3
SMAD4
SMARCA4
SMARCD1
SMARCE1
SMC1A
SOX10
SOX17
SOX2
SOX9
SPEN
SPOP
SRC
SRSF2
STAG2
STAT5A
STK11
STK40
SUZ12
TBX3
TCF3
TCF7L2
TERT
TET2
TFE3
TGFBR1
TGFBR2
TLR4
TMPRSS2
TOP1
TOP2A
TP53
TP63
TRAF2
TSC1
TSHR
TYRO3
U2AF1
VHL
WT1
XIAP
YAP1
ZFHX3
ZNF703
ZRSR2
